# Pervasive Downward Bias in Estimates of Liability Scale Heritability in GWAS Meta-Analysis: A Simple Solution

**DOI:** 10.1101/2021.09.22.21263909

**Authors:** Andrew D. Grotzinger, Javier de la Fuente, Michel G. Nivard, Elliot M. Tucker-Drob

## Abstract

SNP heritability is a fundamental quantity in the genetic analysis of complex traits. For binary phenotypes, in which the continuous distribution of risk in the population is unobserved, observed-scale heritabilities must be transformed to the more interpretable liability-scale. We demonstrate here that the field standard approach for performing the liability conversion can downwardly bias estimates by as much as ∼20% in simulation and ∼30% in real data. These attenuated estimates stem from the standard approach failing to appropriately account for varying levels of ascertainment across the cohorts comprising the meta-analysis. We formally derive a simple procedure for incorporating cohort-specific ascertainment based on the summation of effective sample sizes across the contributing cohorts, and confirm via simulation that it produces unbiased estimates of liability-scale heritability.
