## Supplementary Table 1 for "Pervasive Downward Bias in Estimates of Liability Scale Heritability in GWAS Meta-Analysis: A Simple Solution"

### Sheet: TableS1
Supplementary Table 1. Liability Heritability using Different Forms of Ascertainment Correction
Trait	Reference	Pop. Prev.	Cases	Controls	paper h2 (SE)	Field Standard Approach (vTotal)				Proposed Approach (Sum of Effective N): Approach (\sum\mathbit{EffN}):\
						h2 (SE)	Range: Total N per SNP	h2 (SE): SNP Specific Sample Size		Sum of Effective Sample Sizes	h2 (SE)	Range: Sum Effective N per SNP	h2 (SE): SNP Specific Effective Sample Size
ADHD	Demontis et al. (2019)	0.05	19099	34194	21.6% (1.4)	21.8% (1.4)	34,190 : 53,293	22.1% (1.4)		46532	23.0% (1.5)	31,979 : 45,684	23.7% (1.6)
ALCH	Walters et al. (2018)	0.159	10206	28480	9.0% (1.9)	10.0% (1.8)	-	-		23282	13.0% (2.3)	3,494.5 : 23,282	13.9% (2.5)
ALZ	Kunkle et al. (2019)	0.043	21982	41944	6.4% (0.9)	5.8% (0.9)	-	-		47802	7.0% (1.1)	-	-
AN	Watson et al. (2019)	0.009	16992	55525	11% (1.0)	13.6% (0.9)	32,575 : 72,517	13.8% (0.9)		46321	-	26,022 : 46,321	15.5% (1.03)
ASD	Grove et al. (2019)	0.012	18381	27969	11.8% (1.0)	11.7% (1.0)	-	-		43778	11.9% (1.0)	-	-
BIP	Mullins et al. (2021)	0.02	41917	371549	18.6% (0.8)	12.6% (0.5)	54,404: 413,466	12.8% (0.5)		101963	18.6% (0.8)	50,985 : 101,963	18.7% (0.8)
CUD	Johnson et al. (2020)	0.01	14080	343726	6.7% (0.6)	6.4% (0.6)	5,079 : 357,072	6.7% (0.6)		46351	7.5% (0.7)	-	-
MDD	Wray et al. (2018)	0.15	59851	113154	-	10.0% (0.6)	255 : 173,005	10.2% (0.6)		137301	11.4% (0.7)	163: 138,232	11.5% (0.7)
OCD	Anorld et al. (2018)	0.025	2688	7037	28% (4.0)	28.5% (4.4)	-	-		7281	29.9% (4.6)	-	-
PTSD	Nievergelt et al. (2019)	0.3	23212	151447	5% (-)	5.3% (0.9)	21,735 : 174,494	5.3% (0.9)		-	-	17,562 : 70,237	6.1% (1.1)
SCZ	Ripke et al. (2020)	0.01	53386	77258	20.7% (0.8)	20.7% (0.7)	66,372 : 130,644	20.7% (0.7)		117498	22.2% (0.8)	63,145 : 117,498	22.3% (0.8)
TS	Yu et al. (2019)	0.008	4819	9488	21% (2.4)	21.2% (2.5)	1,213 : 14,307	21.5% (2.5)		12140	22.4% (2.6)	-	-
Note. The Pop. Prev column lists the population prevalence used from the corresponding publication; all liability scale heritability estimates were calculated using the same population prevalence (P) for comparative purposes. The paper h2 (SE) column lists the heritability and standard error reported in the original publication. Consistent with our sense of the current practices, these heritabili…
